# Gargle sample is an effective option in a novel fully automated molecular point-of-care test for influenza: a multicenter study

**DOI:** 10.1101/2022.06.03.22275936

**Authors:** Norihito Kaku, Tomohito Urabe, Tetsuya Iida, Chyuns Yun, Yoshiyuki Nishida, Yasunori Onitsuka, Kohji Hashiguchi, Kiyoto Hirose, Akimitsu Tomonaga, Koichi Izumikawa, Hiroshi Mukae, Katsunori Yanagihara

## Abstract

**Background:** We conducted a multicenter study to evaluate the performance of a novel fully automated molecular point-of-care test using transcription-reverse transcription concerted reaction that can detect influenza A and B within 15 minutes in nasopharyngeal swabs and gargle samples (TRCsatFLU).

**Methods:** Patients who visited or were hospitalized at eight clinics and hospitals with influenza-like illnesses between December 2019 and March 2020 participated in this study. We collected nasopharyngeal swabs from all patients and gargle samples from patients whom the physician judged fit to perform gargling. The result of TRCsatFLU was compared to a conventional reverse transcription-polymerase chain reaction (RT-PCR). If the results of TRCsatFLU and conventional RT-PCR were different, the samples were analyzed by sequencing.

**Results:** We evaluated 233 nasopharyngeal swabs and 213 gargle samples from 244 patients.. The average age of the patients was 39.3 ± 21.2. Of the patients, 68.9% visited a hospital within 24 h of symptom onset. The most common symptoms were fever (93.0%), fatigue (79.5%), and nasal discharge (64.8%). All patients in whom the gargle sample was not collected were children. Influenza A or B was detected in 98 and 99 patients in nasopharyngeal swabs and gargle samples using TRCsatFLU, respectively. Four and five patients in nasopharyngeal swabs and gargle samples, respectively, with different TRCsatFLU and conventional RT-PCR results. Influenza A or B was detected using sequencing in all samples with different results. Based on the combined conventional RT-PCR and sequencing results, the sensitivity, specificity, positive predictive value (PPV), and negative predictive value (NPV) of TRCsatFLU for influenza detection in nasopharyngeal swabs were 0.990, 1.000, 1.000, and 0.993, respectively. In the gargle samples, the sensitivity, specificity, PPV, and NPV of the TRCsatFLU for detecting influenza were 0.971, 1.000, 1.000, and 0.974, respectively.

**Conclusions:** The TRCsatFLU showed great sensitivity and specificity for the detection of influenza in nasopharyngeal swabs and gargle samples.

**Trial registration:** This study was registered in the UMIN Clinical Trials Registry (reference number: UMIN000038276) on October 11, 2019. Before sample collection, written informed consent for the participation and publication of this study was obtained from all participants.
