## Supplementary material for "Gargle sample is an effective option in a novel fully automated molecular point-of-care test for influenza: a multicenter study": Table S1

### Sheet: Sheet1
Supplementary Table 1. Primers and probes list
RT-PCR
Influenza A(H1N1)pdm09
Forward	5’-AGAAAAGAATGTAACAGTAACACACTCTGT
Reverse	5’-TGTTTCCACAATGTARGACCAT
Probe	5’-(FAM)CAGCCAGCAATRTTRCATTTACC(MGB)
Influenza A(H3)
Forward	5’-CTATTGGACAATAGTAAAACCGGGRGA
Reverse	5’-GTCATTGGGRATGCTTCCATTTGG
Probe	5'-(FAM)AAGTAACCCCKAGGAGCAATTAG(MGB)
Influenza B
Forward	5’-GGAGCAACCAATGCCAC
Reverse	5’-GTKTAGGCGGTCTTGACCAG
Probe	5’-(FAM)ATAAACTTTGAAGCAGGAAT(MGB)
Sequencing
Influenza A(H1N1)pdm09
Forward	5’-GGAAAACTATGCAAACTAAG
Reverse	5’- TGCTGTGGATAGTGATTCAC
Influenza A(H3)
Forward	5’- ACTTTTGATTAACAGCACAG
Reverse	5’- CATTCAGACTTGCATTTGCC
Influenza B
Forward	5’- GCCACTATAAACTTT
Reverse	5’- CGGTCTTGACCGGGGTAGTC
