## Supplementary material for "Gargle sample is an effective option in a novel fully automated molecular point-of-care test for influenza: a multicenter study": Table S2

### Sheet: Table S2
Supplementary Table 2. Patients for whom TRCsatFLU was more useful than DIAs
Background	Gender	Age	Underlying diseases	History of influenza vaccination	Time since onset of symptoms	Symptoms (Yes=1, no=0)											DIAs results	Clinical diagnosis	Nasopharyngeal swabs			Gargle samples
			Yes=1, no=0	Yes=1, no=0	0h-6h	Fever	Cough	Sore throat	Nasal discharge	Headache	Arthralgia	Myalgia	Fatigue	Nausea	Diarrhea	Others			TRC results	RT-PCR	sequencing	RT-PCR	sequencing	sequencing
Patients who diagnosed as influenza despite negative DIAs	Male	26-30	0	1	0-6h	1	1	1	0	1	1	0	1	0	0	0	Negative	Influenza	Negative	Negative	N/A	Influenza A	A(H1N1)pdm09	A(H1N1)pdm09
	Male	6-10	1	0	6-12h	1	1	0	1	0	0	0	0	0	0	0	Negative	Influenza	Negative	Negative	N/A	Not collected
	Male	51-55	0	1	6-12h	1	0	0	1	1	1	0	1	0	0	0	Negative	Influenza	Negative	Negative	N/A	Negative	Negative	N/A
	Female	41-45	0	0	6-12h	1	1	1	1	1	1	1	1	0	0	0	Negative	Influenza	Influenza A	A(H1N1)pdm09	A(H1N1)pdm09	Influenza A	A(H1N1)pdm09	A(H1N1)pdm09
	Female	46-50	0	1	6-12h	1	1	1	0	1	1	0	1	0	0	0	Negative	Influenza	Negative	Negative	N/A	Negative	Negative	N/A
	Male	41-45	0	1	12h-24h	1	1	1	0	0	1	1	1	0	0	0	Negative	Influenza	Influenza A	Negative	A(H1N1)pdm09	Influenza A	A(H1N1)pdm09	N/A
	Female	76-80	1	1	0-6h	1	1	1	1	1	0	0	1	0	0	0	Negative	Influenza	Negative	Negative	N/A	Negative	Negative	N/A
	Female	26-30	0	1	24h-48h	1	0	1	0	1	1	0	1	0	0	0	Negative	Influenza	Negative	Negative	N/A	Negative	Negative	N/A
	Female	36-40	1	1	12h-24h	1	1	0	1	1	1	0	1	0	0	0	Negative	Influenza	Negative	Negative	N/A	Negative	Negative	N/A
	Female	51-55	0	0	6-12h	1	1	1	0	0	0	0	1	0	0	0	Negative	Influenza	Negative	Negative	N/A	Negative	Negative	N/A
	Female	26-30	0	1	12h-24h	1	0	0	1	1	0	1	1	0	0	0	Negative	Influenza	Negative	Negative	N/A	Negative	Negative	N/A
	Male	11-15	0	0	12h-24h	1	1	1	1	0	0	0	0	0	0	0	Negative	Influenza	Influenza A	A(H1N1)pdm09	A(H1N1)pdm09	Influenza A	A(H1N1)pdm09	A(H1N1)pdm09
	Male	11-15	0	0	0-6h	1	1	1	1	0	0	1	1	0	0	0	Negative	Influenza	Influenza A	A(H1N1)pdm09	A(H1N1)pdm09	Negative	Negative	N/A
	Female	41-45	1	0	12h-24h	1	1	1	0	1	1	0	1	0	0	1	Negative	Influenza	Influenza A	A(H1N1)pdm09	A(H1N1)pdm09	Negative	Negative	N/A
Patients who diagnosed as other than influenza but detected influenza by TRCsatFLU	Female	36-40	0	1	6-12h	1	1	1	0	0	1	0	1	0	0	0	Negative	Acute upper respiratory infection	Influenza A	A(H1N1)pdm09	A(H1N1)pdm09	Negative	Negative	N/A
	Male	11-15	1	0	0-6h	1	1	0	0	0	0	0	0	0	0	0	Negative	Acute upper respiratory infection	Influenza A	A(H1N1)pdm09	N/A	Influenza A	Negative	A(H1N1)pdm09
	Male	41-45	0	0	0-6h	1	1	1	1	0	1	0	1	0	0	0	Negative	Acute upper respiratory infection	Negative	Negative	N/A	Influenza A	A(H1N1)pdm09	A(H1N1)pdm09
	Male	51-55	1	0	12h-24h	1	1	1	1	1	1	0	1	0	0	0	Negative	Acute upper respiratory infection	Negative	Negative	N/A	Influenza A	A(H1N1)pdm09	A(H1N1)pdm09
	Male	41-45	0	0	12h-24h	1	0	1	1	1	0	0	1	0	0	0	Negative	Acute upper respiratory infection	Excluded because of protocol deviation testing protocol deviation			Influenza A	A(H1N1)pdm09	A(H1N1)pdm09
	Male	41-45	0	0	12h-24h	1	0	1	1	1	0	1	0	0	0	0	Negative	Acute upper respiratory infection	Excluded because of protocol deviation testing protocol deviation			Influenza A	A(H1N1)pdm09	A(H1N1)pdm09
	Male	66-70	0	0	6-12h	1	0	1	1	0	0	1	0	0	0	0	Negative	Acute upper respiratory infection	Excluded because of protocol deviation testing protocol deviation			Influenza A	A(H1N1)pdm09	A(H1N1)pdm09
	Female	51-55	1	0	12h-24h	1	1	0	0	1	0	0	1	1	0	0	Negative	Acute bronchitis	Negative	Negative	N/A	Influenza A	Negative	A(H3N2)
	Male	46-40	0	0	0-6h	1	1	1	0	1	0	0	0	0	0	0	Negative	Acute upper respiratory infection	Negative	Negative	N/A	Influenza A	A(H1N1)pdm09	A(H1N1)pdm09
	Female	41-45	1	0	0-6h	1	1	1	1	1	1	0	0	0	0	0	Negative	Acute upper respiratory infection	Influenza A	A(H1N1)pdm09	A(H1N1)pdm09	Influenza A	A(H1N1)pdm09	A(H1N1)pdm09
	Male	51-55	0	1	24h-48h	1	1	1	1	1	1	1	1	0	0	0	Negative	Acute upper respiratory infection	Influenza A	A(H1N1)pdm09	A(H1N1)pdm09	Influenza A	A(H1N1)pdm09	A(H1N1)pdm09
	Male	56-60	0	1	0-6h	1	1	1	1	1	1	0	1	0	0	0	Negative	Acute bronchitis	Influenza A	Negative	A(H1N1)pdm09	Negative	A(H1N1)pdm09	A(H1N1)pdm09
	Female	61-65	1	1	24h-48h	0	1	1	1	1	1	1	1	0	0	0	Negative	Acute bronchitis	Influenza B	Negative	Influenza B	Negative	Negative	N/A
