## Supplementary material for "Gargle sample is an effective option in a novel fully automated molecular point-of-care test for influenza: a multicenter study": metadata file

### Sheet: meta data file
Medical facility	Gender	Age	Underlying diseases	History of influenza vaccination	Time since onset of symptoms	Symptoms (Yes=1, no=0)											DIAs results	Clinical diagnosis	Nasopharyngeal swabs			Gargle samples
			Yes=1, no=0	Yes=1, no=0		Fever	Cough	Sore throat	Nasal discharge	Headache	Arthralgia	Myalgia	Fatigue	Nausea	Diarrhea	Others			TRC results	RT-PCR	sequencing	TRC results	RT-PCR	sequencing
A	Female	51-55	0	1	0-6h	0	0	0	0	0	0	0	1	0	0	1	Negative	Acute upper respiratory infection	Negative	Negative	N/A	Negative	Negative	N/A
A	Female	36-40	1	1	0-6h	1	1	1	0	1	0	0	1	0	0	0	Influenza A	Influenza	Influenza A	A(H1N1)pdm09	N/A	Influenza A	A(H1N1)pdm09	N/A
A	Male	26-30	0	1	0-6h	1	1	1	0	1	1	0	1	0	0	0	Negative	Influenza	Negative	Negative	N/A	Influenza A	A(H1N1)pdm09	A(H1N1)pdm09
A	Female	26-30	0	0	12h-24h	1	0	0	0	0	1	1	1	0	0	0	Negative	Acute upper respiratory infection	Negative	Negative	N/A	Negative	Negative	N/A
A	Female	41-45	0	1	24h-48h	1	0	0	0	1	1	1	1	1	1	0	Negative	Others	Negative	Negative	N/A	Negative	Negative	N/A
A	Female	41-45	0	1	0-6h	1	0	0	0	1	1	1	1	0	0	0	Negative	Others	Negative	Negative	N/A	Negative	Negative	N/A
A	Female	36-40	0	1	6-12h	1	1	1	0	0	1	0	1	0	0	0	Negative	Acute upper respiratory infection	Influenza A	A(H1N1)pdm09	A(H1N1)pdm09	Negative	Negative	N/A
A	Female	36-40	0	1	48-72h	0	1	1	1	1	0	0	1	0	0	1	Negative	Acute upper respiratory infection	Negative	Negative	N/A	Negative	Negative	N/A
A	Male	36-40	0	1	12h-24h	1	1	1	1	1	1	1	1	0	1	1	Influenza A	Influenza	Influenza A	A(H1N1)pdm09	N/A	Influenza A	A(H1N1)pdm09	N/A
A	Male	41-45	0	1	12h-24h	1	0	1	0	0	0	0	0	0	0	0	Negative	Acute upper respiratory infection	Negative	Negative	N/A	Negative	Negative	N/A
A	Male	31-35	1	1	0-6h	1	0	0	0	0	1	1	1	0	0	0	Negative	Others	Negative	Negative	N/A	Negative	Negative	N/A
A	Male	31-35	1	1	0-6h	0	1	1	1	0	0	1	1	0	0	0	Negative	Acute upper respiratory infection	Negative	Negative	N/A	Negative	Negative	N/A
A	Female	61-65	1	1	48-72h	0	1	1	1	1	1	1	1	0	0	0	Influenza A	Influenza	Influenza A	A(H1N1)pdm09	N/A	Influenza A	A(H1N1)pdm09	N/A
A	Female	31-35	1	0	6-12h	1	1	1	1	1	1	1	1	0	0	0	Negative	Acute bronchitis	Negative	Negative	N/A	Negative	Negative	N/A
A	Female	26-30	1	1	0-6h	1	1	1	0	0	0	0	1	0	1	0	Negative	Acute upper respiratory infection	Negative	Negative	N/A	Negative	Negative	N/A
A	Female	61-65	1	1	12h-24h	1	1	0	0	1	1	1	1	0	0	0	Influenza A	Influenza	Influenza A	A(H1N1)pdm09	N/A	Influenza A	A(H1N1)pdm09	N/A
A	Male	36-40	0	1	6-12h	1	0	0	1	1	1	0	1	1	1	0	Negative	Acute upper respiratory infection	Negative	Negative	N/A	Negative	Negative	N/A
A	Male	31-35	0	1	12h-24h	1	1	0	1	1	1	1	1	0	0	0	Influenza A	Influenza	Influenza A	A(H1N1)pdm09	N/A	Influenza A	A(H1N1)pdm09	N/A
A	Female	66-70	1	0	24h-48h	0	1	1	1	0	0	1	0	0	0	0	Influenza A	Influenza	Influenza A	A(H1N1)pdm09	N/A	Influenza A	A(H1N1)pdm09	N/A
A	Female	56-60	1	1	0-6h	1	0	1	1	1	0	0	1	0	0	0	Negative	Acute upper respiratory infection	Negative	Negative	N/A	Negative	Negative	N/A
A	Female	31-35	1	1	Unknown	1	1	0	1	0	0	0	1	0	0	0	Negative	Acute upper respiratory infection	Negative	Negative	N/A	Negative	Negative	N/A
A	Male	31-35	1	1	0-6h	1	1	1	1	1	0	0	0	0	0	1	Negative	Acute upper respiratory infection	Negative	Negative	N/A	Negative	Negative	N/A
A	Female	26-30	0	1	24h-48h	1	0	0	0	0	0	1	1	0	0	0	Negative	Others	Negative	Negative	N/A	Negative	Negative	N/A
A	Male	31-35	0	1	48-72h	1	0	1	0	1	0	0	0	0	0	0	Negative	Acute upper respiratory infection	Negative	Negative	N/A	Negative	Negative	N/A
A	Female	31-35	0	1	6-12h	1	0	1	0	0	0	0	0	0	0	0	Negative	Acute upper respiratory infection	Negative	Negative	N/A	Negative	Negative	N/A
A	Female	51-55	0	1	12h-24h	1	0	0	0	0	1	1	1	0	0	0	Negative	Others	Negative	Negative	N/A	Negative	Negative	N/A
A	Female	36-40	0	1	6-12h	1	1	1	1	0	0	1	1	1	0	0	Negative	Acute upper respiratory infection	Negative	Negative	N/A	Negative	Negative	N/A
A	Male	46-50	0	1	12h-24h	1	1	1	1	0	1	1	1	0	0	0	Negative	Acute upper respiratory infection	Negative	Negative	N/A	Negative	Negative	N/A
B	Male	0-5	0	1	0-6h	1	0	0	1	0	0	0	1	0	0	0	Negative	Acute upper respiratory infection	Negative	Negative	N/A	Not collected
B	Male	0-5	0	0	12h-24h	1	0	0	0	0	0	1	1	0	0	0	Influenza A	Influenza	Influenza A	A(H1N1)pdm09	N/A	Not collected
B	Female	0-5	0	0	6-12h	1	1	0	1	0	0	0	1	0	0	0	Negative	Acute upper respiratory infection	Negative	Negative	N/A	Not collected
B	Female	0-5	0	0	12h-24h	1	1	0	0	0	0	0	0	0	0	0	Influenza A	Influenza	Influenza A	A(H1N1)pdm09	N/A	Not collected
B	Female	0-5	0	0	12h-24h	1	1	0	1	0	0	0	0	0	0	1	Negative	Acute upper respiratory infection	Negative	Negative	N/A	Not collected
B	Female	0-5	0	0	12h-24h	1	1	0	1	0	0	0	0	0	0	0	Influenza A	Influenza	Influenza A	A(H1N1)pdm09	N/A	Not collected
B	Male	0-5	0	0	6-12h	1	0	0	1	0	0	0	1	0	0	0	Negative	Others	Negative	Negative	N/A	Not collected
B	Male	5-10	1	1	0-6h	1	1	1	0	0	0	0	0	0	0	0	Negative	Acute upper respiratory infection	Negative	Negative	N/A	Not collected
B	Male	36-40	1	1	12h-24h	1	1	1	1	0	0	0	1	0	0	0	Negative	Acute upper respiratory infection	Negative	Negative	N/A	Negative	Negative	N/A
B	Female	5-10	0	1	6-12h	1	1	0	1	0	0	0	1	0	0	0	Influenza A	Influenza	Influenza A	A(H1N1)pdm09	N/A	Influenza A	A(H1N1)pdm09	N/A
B	Female	0-5	0	1	24h-48h	1	0	1	1	1	0	0	1	0	0	0	Negative	Acute upper respiratory infection	Negative	Negative	N/A	Not collected
B	Male	0-5	0	1	12h-24h	1	0	0	0	0	0	0	0	0	0	0	Negative	Acute upper respiratory infection	Negative	Negative	N/A	Not collected
B	Male	0-5	0	0	24h-48h	1	1	0	1	0	0	0	0	0	0	0	Influenza A	Influenza	Influenza A	A(H1N1)pdm09	N/A	Not collected
B	Male	11-15	1	0	0-6h	1	1	0	0	0	0	0	0	0	0	0	Negative	Acute upper respiratory infection	Influenza A	A(H1N1)pdm09	N/A	Influenza A	Negative	A(H1N1)pdm09
B	Female	0-5	0	1	0-6h	1	0	0	0	0	0	0	0	0	0	0	Negative	Acute upper respiratory infection	Negative	Negative	N/A	Not collected
B	Female	5-10	0	0	0-6h	1	1	0	1	0	0	0	1	0	0	0	Negative	Acute upper respiratory infection	Negative	Negative	N/A	Not collected
B	Male	5-10	0	1	6-12h	1	0	0	0	0	0	0	1	1	0	0	Negative	Acute upper respiratory infection	Negative	Negative	N/A	Not collected
B	Female	0-5	0	0	12h-24h	1	1	0	1	0	0	0	1	0	0	0	Negative	Acute upper respiratory infection	Negative	Negative	N/A	Not collected
B	Male	0-5	0	1	24h-48h	1	0	0	1	0	0	0	0	0	0	0	Negative	Acute upper respiratory infection	Negative	Negative	N/A	Not collected
B	Male	0-5	0	1	12h-24h	1	1	0	1	0	0	0	0	0	0	0	Negative	Acute upper respiratory infection	Negative	Negative	N/A	Not collected
B	Male	0-5	0	1	48-72h	1	1	0	1	0	0	0	0	0	0	0	Negative	Acute upper respiratory infection	Negative	Negative	N/A	Not collected
B	Male	0-5	0	0	6-12h	1	0	0	1	0	0	0	0	0	0	0	Negative	Acute bronchitis	Negative	Negative	N/A	Not collected
B	Male	0-5	0	1	6-12h	1	0	0	1	0	0	0	0	0	0	0	Negative	Acute upper respiratory infection	Negative	Negative	N/A	Not collected
B	Male	0-5	0	1	6-12h	1	1	0	1	0	0	0	0	0	0	0	Influenza A	Influenza	Negative	Negative	N/A	Not collected
B	Female	11-15	0	0	12h-24h	1	1	0	0	0	0	0	0	0	0	0	Negative	Acute upper respiratory infection	Negative	Negative	N/A	Not collected
B	Female	0-5	0	0	12h-24h	1	0	0	1	0	0	0	0	0	0	0	Negative	Acute bronchitis	Negative	Negative	N/A	Not collected
B	Female	0-5	0	0	12h-24h	1	1	0	1	0	0	0	0	0	0	0	Negative	Acute upper respiratory infection	Negative	Negative	N/A	Not collected
B	Female	0-5	0	0	6-12h	1	0	0	0	0	0	0	0	0	0	0	Negative	Acute upper respiratory infection	Negative	Negative	N/A	Not collected
B	Female	0-5	0	1	12h-24h	1	1	0	0	0	0	0	0	0	0	0	Negative	Acute upper respiratory infection	Negative	Negative	N/A	Not collected
B	Female	0-5	1	1	12h-24h	1	1	0	1	0	0	0	0	0	0	0	Negative	Acute upper respiratory infection	Negative	Negative	N/A	Not collected
B	Male	0-5	0	1	0-6h	1	1	0	0	0	0	0	1	0	0	0	Negative	Acute upper respiratory infection	Negative	Negative	N/A	Not collected
B	Male	5-10	1	0	6-12h	1	1	0	1	0	0	0	0	0	0	0	Negative	Influenza	Negative	Negative	N/A	Not collected
B	Male	0-5	0	0	12h-24h	1	0	0	0	0	0	0	0	0	0	0	Negative	Acute upper respiratory infection	Negative	Negative	N/A	Not collected
C	Male	41-45	0	0	12h-24h	1	1	1	1	1	1	1	1	0	0	0	Influenza A	Influenza	Influenza A	A(H1N1)pdm09	N/A	Influenza A	A(H1N1)pdm09	N/A
C	Female	61-65	1	1	12h-24h	1	1	1	1	1	0	0	1	0	0	0	Influenza A	Influenza	Influenza A	A(H1N1)pdm09	N/A	Influenza A	A(H1N1)pdm09	N/A
C	Female	76-80	1	1	12h-24h	1	1	0	1	1	1	1	1	0	0	0	Influenza A	Influenza	Influenza A	A(H1N1)pdm09	N/A	Influenza A	A(H1N1)pdm09	N/A
C	Female	56-60	1	0	12h-24h	1	1	1	1	1	1	0	0	0	0	0	Negative	Acute upper respiratory infection	Negative	Negative	N/A	Negative	Negative	N/A
C	Female	51-55	0	1	6-12h	1	1	1	1	1	1	0	0	0	0	0	Negative	Acute upper respiratory infection	Negative	Negative	N/A	Negative	Negative	N/A
C	Male	51-55	0	1	6-12h	1	0	0	1	1	1	0	1	0	0	0	Negative	Influenza	Negative	Negative	N/A	Negative	Negative	N/A
C	Female	41-45	0	1	12h-24h	1	1	1	1	1	1	0	1	0	0	0	Influenza A	Influenza	Influenza A	A(H1N1)pdm09	N/A	Influenza A	A(H1N1)pdm09	N/A
C	Male	41-45	0	0	12h-24h	1	0	1	0	1	0	1	1	0	0	0	Negative	Acute upper respiratory infection	Negative	Negative	N/A	Negative	Negative	N/A
C	Female	46-50	0	1	12h-24h	1	1	1	0	1	0	1	1	0	0	0	Influenza A	Influenza	Influenza A	A(H1N1)pdm09	N/A	Influenza A	A(H1N1)pdm09	N/A
C	Male	26-30	0	0	12h-24h	1	0	1	0	1	1	1	1	0	0	0	Influenza A	Influenza	Influenza A	A(H1N1)pdm09	N/A	Influenza A	A(H1N1)pdm09	N/A
C	Male	66-70	1	0	6-12h	1	1	0	1	0	0	0	1	0	0	0	Negative	Acute upper respiratory infection	Negative	Negative	N/A	Negative	A(H1N1)pdm09	A(H1N1)pdm09
C	Male	46-50	0	0	24h-48h	1	1	1	1	1	0	0	1	1	0	0	Influenza A	Influenza	Influenza A	A(H1N1)pdm09	N/A	Influenza A	A(H1N1)pdm09	N/A
C	Male	26-30	0	1	0-6h	1	0	1	0	1	1	1	1	0	0	0	Negative	Acute upper respiratory infection	Negative	Negative	N/A	Negative	Negative	N/A
C	Male	51-55	0	0	12h-24h	1	0	1	1	0	1	1	1	0	0	0	Influenza B	Influenza	Negative	Negative	N/A	Negative	Negative	N/A
C	Female	41-45	1	0	12h-24h	1	0	0	1	1	0	0	0	0	0	0	Negative	Acute upper respiratory infection	Negative	Negative	N/A	Negative	Negative	N/A
D	Female	66-70	0	0	12h-24h	1	1	1	1	1	1	0	1	0	0	0	Negative	Acute upper respiratory infection	Negative	Negative	N/A	Negative	Negative	N/A
D	Female	66-70	1	0	24h-48h	1	1	1	1	1	0	0	1	0	0	0	Negative	Acute upper respiratory infection	Negative	Negative	N/A	Negative	Negative	N/A
D	Male	36-40	0	0	12h-24h	1	1	1	1	1	1	1	1	0	0	0	Influenza A	Influenza	Influenza A	A(H1N1)pdm09	N/A	Influenza A	A(H1N1)pdm09	N/A
D	Male	41-45	0	0	0-6h	1	1	1	1	0	1	0	1	0	0	0	Negative	Acute upper respiratory infection	Negative	Negative	N/A	Influenza A	A(H1N1)pdm09	A(H1N1)pdm09
D	Male	66-70	1	1	12h-24h	1	1	1	1	0	1	0	1	0	0	0	Negative	Acute upper respiratory infection	Negative	Negative	N/A	Negative	Negative	N/A
D	Female	31-35	0	0	6-12h	1	1	1	1	1	1	1	1	0	0	0	Influenza A	Influenza	Influenza A	A(H1N1)pdm09	N/A	Influenza A	A(H1N1)pdm09	N/A
D	Female	26-30	0	0	12h-24h	1	1	1	1	1	1	0	1	0	0	0	Negative	Acute upper respiratory infection	Negative	Negative	N/A	Negative	Negative	N/A
D	Female	76-80	1	1	48-72h	1	1	1	1	1	0	0	0	0	0	0	Negative	Acute upper respiratory infection	Negative	Negative	N/A	Negative	Negative	N/A
D	Female	66-70	0	0	24h-48h	1	0	1	0	1	1	1	1	0	0	0	Influenza A	Influenza	Influenza A	A(H1N1)pdm09	N/A	Influenza A	A(H1N1)pdm09	N/A
D	Male	71-75	1	0	48-72h	1	1	0	0	0	1	1	1	0	0	0	Influenza A	Influenza	Influenza A	A(H1N1)pdm09	N/A	Negative	A(H1N1)pdm09	A(H1N1)pdm09
D	Male	61-65	1	0	48-72h	1	1	1	0	1	0	1	0	0	0	0	Influenza A	Influenza	Influenza A	A(H1N1)pdm09	N/A	Influenza A	A(H1N1)pdm09	N/A
D	Female	71-75	1	1	24h-48h	0	1	1	1	0	0	0	1	0	0	0	Negative	Acute upper respiratory infection	Negative	Negative	N/A	Negative	Negative	N/A
D	Female	71-75	1	1	24h-48h	0	1	0	1	0	1	1	1	0	0	0	Negative	Acute upper respiratory infection	Negative	Negative	N/A	Negative	Negative	N/A
D	Female	81-85	1	1	24h-48h	0	1	1	1	0	0	0	1	0	0	0	Influenza A	Influenza	Influenza A	A(H1N1)pdm09	A(H1N1)pdm09	Negative	Negative	N/A
D	Male	61-65	0	0	24h-48h	1	1	1	1	0	0	1	1	0	0	0	Negative	Acute upper respiratory infection	Negative	Negative	N/A	Negative	Negative	N/A
D	Female	61-65	1	1	12h-24h	1	1	1	1	1	1	0	1	0	0	0	Negative	Acute upper respiratory infection	Negative	Negative	N/A	Negative	Negative	N/A
D	Female	36-40	0	1	72h-	1	1	0	1	1	0	0	1	0	0	0	Negative	Acute bronchitis	Negative	Negative	N/A	Negative	Negative	N/A
D	Female	66-70	0	0	12h-24h	1	1	1	1	1	0	1	1	0	0	0	Influenza A	Influenza	Influenza A	A(H1N1)pdm09	N/A	Influenza A	A(H1N1)pdm09	N/A
D	Male	61-65	1	1	72h-	1	1	0	1	1	1	1	1	0	0	0	Influenza A	Influenza	Influenza A	A(H1N1)pdm09	N/A	Influenza A	A(H1N1)pdm09	N/A
D	Female	41-45	0	0	6-12h	1	1	1	1	1	1	1	1	0	0	0	Negative	Influenza	Influenza A	A(H1N1)pdm09	A(H1N1)pdm09	Influenza A	A(H1N1)pdm09	A(H1N1)pdm09
D	Male	41-45	0	0	12h-24h	1	1	1	1	1	1	1	1	0	0	0	Influenza A	Influenza	Influenza A	A(H1N1)pdm09	N/A	Influenza A	A(H1N1)pdm09	N/A
D	Female	51-55	0	0	12h-24h	1	1	1	0	1	1	0	1	0	0	0	Influenza A	Influenza	Influenza A	A(H1N1)pdm09	N/A	Influenza A	A(H1N1)pdm09	N/A
D	Male	36-40	1	1	12h-24h	1	0	1	0	0	0	0	0	0	0	0	Negative	Acute upper respiratory infection	Negative	Negative	N/A	Negative	Negative	N/A
D	Male	66-70	1	0	12h-24h	1	1	1	1	1	1	0	1	0	0	0	Influenza A	Influenza	Influenza A	A(H1N1)pdm09	N/A	Influenza A	A(H1N1)pdm09	N/A
D	Female	36-40	1	0	48-72h	1	1	1	1	1	1	0	1	1	0	0	Negative	Acute bronchitis	Negative	Negative	N/A	Negative	Negative	N/A
D	Male	51-55	1	0	12h-24h	1	1	1	1	1	1	0	1	0	0	0	Negative	Acute upper respiratory infection	Negative	Negative	N/A	Influenza A	A(H1N1)pdm09	A(H1N1)pdm09
D	Male	51-55	1	0	24h-48h	1	1	1	1	1	1	0	1	0	0	0	Influenza A	Influenza	Influenza A	A(H1N1)pdm09	N/A	Influenza A	A(H1N1)pdm09	N/A
D	Female	86-90	1	1	12h-24h	1	1	1	1	1	1	0	1	0	0	0	Negative	Acute upper respiratory infection	Negative	Negative	N/A	Negative	Negative	N/A
D	Female	26-30	0	0	24h-48h	1	0	1	1	1	0	0	0	0	0	0	Negative	Acute upper respiratory infection	Negative	Negative	N/A	Negative	Negative	N/A
D	Male	61-65	1	1	72h-	0	1	1	1	0	0	0	1	0	1	0	Negative	Acute upper respiratory infection	Negative	Negative	N/A	Negative	Negative	N/A
D	Female	86-90	1	1	0-6h	1	1	1	1	1	0	0	1	0	0	0	Negative	Acute upper respiratory infection	Negative	Negative	N/A	Negative	Negative	N/A
D	Female	56-60	0	1	24h-48h	1	1	0	1	1	1	1	1	0	1	0	Influenza A	Influenza	Influenza A	A(H1N1)pdm09	N/A	Influenza A	A(H1N1)pdm09	N/A
D	Male	31-35	1	1	6-12h	1	0	0	0	1	1	0	1	0	0	0	Negative	Acute upper respiratory infection	Negative	Negative	N/A	Negative	Negative	N/A
D	Male	31-35	1	1	12h-24h	0	1	1	1	1	0	0	1	0	0	0	Negative	Acute upper respiratory infection	Negative	Negative	N/A	Negative	Negative	N/A
D	Female	76-80	1	1	12h-24h	1	0	1	1	0	1	0	1	0	0	0	Negative	Acute upper respiratory infection	Negative	Negative	N/A	Negative	Negative	N/A
D	Female	61-65	0	0	12h-24h	1	1	1	1	1	0	0	1	0	0	0	Negative	Acute upper respiratory infection	Negative	Negative	N/A	Negative	Negative	N/A
D	Female	51-55	0	1	12h-24h	1	1	1	0	0	0	0	0	0	0	0	Influenza A	Influenza	Influenza A	A(H1N1)pdm09	N/A	Influenza A	A(H1N1)pdm09	N/A
D	Male	16-20	0	0	12h-24h	1	1	0	0	1	1	1	1	0	0	0	Negative	Acute upper respiratory infection	Negative	Negative	N/A	Negative	Negative	N/A
D	Male	36-40	1	0	12h-24h	1	0	1	1	0	0	0	1	0	0	0	Negative	Acute upper respiratory infection	Negative	Negative	N/A	Negative	Negative	N/A
D	Male	71-75	0	0	12h-24h	1	1	1	1	1	1	1	0	0	0	0	Negative	Acute upper respiratory infection	Negative	Negative	N/A	Negative	Negative	N/A
D	Male	41-45	1	0	12h-24h	1	0	1	1	1	0	0	1	0	0	0	Negative	Acute upper respiratory infection	Negative	Negative	N/A	Negative	Negative	N/A
D	Male	16-20	0	1	48-72h	1	1	1	1	0	0	0	0	0	0	0	Negative	Acute upper respiratory infection	Negative	Negative	N/A	Negative	Negative	N/A
D	Male	26-30	0	1	48-72h	1	1	1	1	1	1	0	1	0	0	0	Negative	Acute upper respiratory infection	Negative	Negative	N/A	Negative	Negative	N/A
D	Male	26-30	0	0	6-12h	1	1	1	1	1	1	1	1	0	0	0	Negative	Acute upper respiratory infection	Negative	Negative	N/A	Negative	Negative	N/A
D	Female	41-45	1	1	24h-48h	1	1	1	1	1	0	0	1	0	0	0	Negative	Acute upper respiratory infection	Negative	Negative	N/A	Negative	Negative	N/A
D	Female	36-40	0	0	48-72h	1	1	0	0	1	1	0	1	0	0	0	Negative	Acute upper respiratory infection	Negative	Negative	N/A	Negative	Negative	N/A
D	Female	51-55	0	1	48-72h	1	0	1	1	0	1	1	1	0	0	0	Negative	Acute upper respiratory infection	Negative	Negative	N/A	Negative	Negative	N/A
D	Female	71-75	0	0	24h-48h	1	1	1	1	0	0	0	0	0	0	0	Negative	Acute upper respiratory infection	Negative	Negative	N/A	Negative	Negative	N/A
D	Female	46-50	0	1	6-12h	1	1	1	0	1	1	0	1	0	0	0	Negative	Influenza	Negative	Negative	N/A	Negative	Negative	N/A
D	Male	41-45	0	1	12h-24h	1	1	1	0	0	1	1	1	0	0	0	Negative	Influenza	Influenza A	Negative	A(H1N1)pdm09	Influenza A	A(H1N1)pdm09	N/A
D	Female	46-50	0	0	48-72h	1	1	0	0	1	1	1	1	0	0	0	Influenza A	Influenza	Influenza A	A(H1N1)pdm09	N/A	Influenza A	A(H1N1)pdm09	N/A
D	Female	36-40	0	1	24h-48h	1	0	1	0	0	1	0	1	0	1	1	Negative	Others	Negative	Negative	N/A	Negative	Negative	N/A
D	Female	56-60	0	0	72h-	0	1	1	1	1	0	0	0	0	0	0	Negative	Acute bronchitis	Negative	Negative	N/A	Negative	Negative	N/A
D	Female	26-30	0	1	12h-24h	1	1	0	1	1	1	1	1	1	0	0	Negative	Acute upper respiratory infection	Negative	Negative	N/A	Negative	Negative	N/A
D	Female	41-45	1	1	12h-24h	1	0	1	1	1	1	0	1	0	0	1	Influenza A	Influenza	Influenza A	A(H1N1)pdm09	N/A	Influenza A	A(H1N1)pdm09	N/A
D	Male	16-20	1	1	12h-24h	1	1	1	1	1	1	0	1	0	0	0	Influenza A	Influenza	Influenza A	A(H1N1)pdm09	N/A	Influenza A	A(H1N1)pdm09	N/A
D	Female	16-20	1	1	12h-24h	1	0	0	0	1	1	1	1	0	0	0	Negative	Others	Negative	Negative	N/A	Negative	Negative	N/A
D	Female	66-70	1	1	12h-24h	1	0	1	1	1	0	0	0	0	0	0	Negative	Acute upper respiratory infection	Negative	Negative	N/A	Negative	Negative	N/A
E	Female	61-65	0	0	Unknown	1	0	1	0	0	1	0	1	0	0	0	Negative	Acute upper respiratory infection	Excluded because of protocol deviation testing protocol deviation			Negative	Negative	N/A
E	Female	36-40	1	1	24h-48h	1	1	1	1	1	1	0	1	0	0	0	Influenza A	Influenza	Excluded because of protocol deviation testing protocol deviation			Influenza A	A(H1N1)pdm09	N/A
E	Male	81-85	1	0	0-6h	1	1	0	1	0	0	0	1	0	0	0	Negative	Acute bronchitis	Negative	Negative	N/A	Negative	Negative	N/A
E	Male	16-20	0	0	12h-24h	1	1	1	1	1	0	0	1	0	0	0	Influenza A	Influenza	Influenza A	A(H1N1)pdm09	N/A	Influenza A	A(H1N1)pdm09	N/A
E	Female	46-50	0	1	12h-24h	1	1	1	1	1	1	1	1	0	0	0	Influenza A	Influenza	Influenza A	A(H1N1)pdm09	N/A	Influenza A	A(H1N1)pdm09	N/A
E	Female	41-45	0	0	0-6h	1	1	1	1	1	1	0	1	0	0	0	Influenza A	Influenza	Influenza A	A(H1N1)pdm09	N/A	Influenza A	A(H1N1)pdm09	N/A
E	Female	31-35	0	1	12h-24h	1	0	1	1	1	1	1	1	1	0	0	Influenza A	Influenza	Excluded because of protocol deviation testing protocol deviation			Influenza A	A(H1N1)pdm09	N/A
E	Male	0-5	0	0	6-12h	1	1	0	1	0	0	0	0	0	0	0	Negative	Acute bronchitis	Negative	Negative	N/A			N/A
E	Male	41-45	0	0	12h-24h	1	0	1	1	1	0	0	1	0	0	0	Negative	Acute upper respiratory infection	Excluded because of protocol deviation testing protocol deviation			Influenza A	A(H1N1)pdm09	A(H1N1)pdm09
E	Male	41-45	0	0	12h-24h	1	0	1	1	1	0	1	0	0	0	0	Negative	Acute upper respiratory infection	Excluded because of protocol deviation testing protocol deviation			Influenza A	A(H1N1)pdm09	A(H1N1)pdm09
E	Female	41-45	0	1	0-6h	1	0	1	1	0	1	1	1	0	0	0	Negative	Acute upper respiratory infection	Negative	Negative	N/A	Negative	Negative	N/A
E	Female	71-75	1	1	72h-	0	1	0	1	0	0	0	1	0	1	0	Negative	Acute upper respiratory infection	Excluded because of protocol deviation testing protocol deviation			Negative	Negative	N/A
E	Male	16-20	0	0	6-12h	1	1	1	1	1	1	1	1	0	0	1	Negative	Acute upper respiratory infection	Negative	Negative	N/A	Negative	Negative	N/A
E	Male	61-65	0	1	48-72h	0	0	1	1	0	1	0	1	0	0	0	Negative	Acute upper respiratory infection	Negative	Negative	N/A	Negative	Negative	N/A
E	Male	5-10	0	1	12h-24h	1	0	0	1	1	0	0	1	0	0	0	Negative	Acute upper respiratory infection	Excluded because of protocol deviation testing protocol deviation			Negative	Negative	N/A
E	Female	76-80	1	0	12h-24h	1	1	1	1	1	1	0	1	0	0	0	Influenza A	Influenza	Influenza A	A(H1N1)pdm09	N/A	Influenza A	A(H1N1)pdm09	N/A
E	Female	26-30	0	0	12h-24h	1	0	1	1	1	1	1	1	0	0	0	Influenza A	Influenza	Excluded because of protocol deviation testing protocol deviation			Influenza A	A(H1N1)pdm09	N/A
E	Female	51-55	0	0	24h-48h	1	1	1	1	1	1	1	1	0	0	0	Influenza A	Influenza	Influenza A	A(H1N1)pdm09	N/A	Influenza A	A(H1N1)pdm09	N/A
E	Male	66-70	0	0	6-12h	1	0	1	1	0	0	1	0	0	0	0	Negative	Acute upper respiratory infection	Excluded because of protocol deviation testing protocol deviation			Influenza A	A(H1N1)pdm09	A(H1N1)pdm09
E	Male	16-20	0	0	12h-24h	1	1	0	1	0	1	1	1	0	0	0	Influenza A	Influenza	Influenza A	A(H1N1)pdm09	N/A	Influenza A	A(H1N1)pdm09	N/A
E	Female	36-40	1	0	24h-48h	1	0	1	1	0	1	1	1	0	0	0	Negative	Acute upper respiratory infection	Negative	Negative	N/A	Negative	Negative	N/A
E	Female	51-55	0	0	12h-24h	1	1	1	1	1	1	1	1	0	0	0	Influenza A	Influenza	Influenza A	A(H1N1)pdm09	N/A	Influenza A	A(H1N1)pdm09	N/A
E	Male	5-10	0	1	0-6h	1	0	0	1	1	0	0	1	0	0	0	Negative	Acute upper respiratory infection	Excluded because of protocol deviation testing protocol deviation			Negative	Negative	N/A
E	Male	76-80	1	1	0-6h	1	0	0	1	0	1	0	0	0	0	0	Influenza A	Influenza	Excluded because of protocol deviation testing protocol deviation			Influenza A	A(H1N1)pdm09	N/A
F	Female	76-80	1	1	0-6h	1	1	1	1	1	0	0	1	0	0	0	Negative	Influenza	Negative	Negative	N/A	Negative	Negative	N/A
F	Female	26-30	0	0	0-6h	1	0	1	0	1	1	1	1	0	0	0	Influenza A	Influenza	Influenza A	A(H1N1)pdm09	N/A	Influenza A	A(H1N1)pdm09	N/A
F	Female	31-35	0	1	12h-24h	1	1	1	0	1	1	1	1	0	0	0	Negative	Acute bronchitis	Negative	Negative	N/A	Negative	Negative	N/A
F	Female	51-55	0	0	12h-24h	1	1	0	0	1	1	1	1	0	0	0	Influenza A	Influenza	Influenza A	A(H1N1)pdm09	N/A	Influenza A	A(H1N1)pdm09	N/A
F	Female	16-20	0	0	24h-48h	1	0	1	1	1	1	0	1	0	0	0	Influenza A	Influenza	Influenza A	A(H1N1)pdm09	N/A	Influenza A	A(H1N1)pdm09	N/A
F	Female	31-35	0	1	12h-24h	1	0	0	0	1	1	1	1	0	0	0	Influenza A	Influenza	Influenza A	A(H1N1)pdm09	N/A	Influenza A	A(H1N1)pdm09	N/A
F	Male	36-40	0	0	24h-48h	1	0	0	0	1	0	0	1	0	0	0	Influenza A	Influenza	Influenza A	A(H1N1)pdm09	N/A	Influenza A	A(H1N1)pdm09	N/A
F	Female	51-55	1	0	12h-24h	1	1	0	0	1	0	0	1	1	0	0	Negative	Acute bronchitis	Negative	Negative	N/A	Influenza A	Negative	A(H3N2)
F	Female	61-65	0	0	48-72h	1	1	1	0	1	1	1	1	0	0	0	Influenza A	Influenza	Influenza A	A(H1N1)pdm09	N/A	Influenza A	A(H1N1)pdm09	N/A
F	Male	21-25	0	0	24h-48h	1	1	0	1	1	1	1	1	0	0	0	Influenza A	Influenza	Influenza A	A(H1N1)pdm09	N/A	Influenza A	A(H1N1)pdm09	N/A
F	Female	51-55	0	1	24h-48h	1	1	1	0	1	0	0	1	0	0	0	Influenza A	Influenza	Influenza A	A(H1N1)pdm09	N/A	Influenza A	A(H1N1)pdm09	N/A
F	Female	26-30	0	1	24h-48h	1	0	1	0	1	1	0	1	0	0	0	Negative	Influenza	Negative	Negative	N/A	Negative	Negative	N/A
F	Male	56-60	0	0	48-72h	1	1	0	1	0	0	0	1	0	0	0	Negative	Acute bronchitis	Negative	Negative	N/A	Negative	Negative	N/A
F	Female	36-40	0	1	48-72h	1	0	0	0	1	1	0	1	0	0	0	Negative	Acute bronchitis	Negative	Negative	N/A	Negative	Negative	N/A
F	Male	51-55	0	0	12h-24h	1	1	1	1	1	1	1	1	0	0	0	Influenza A	Influenza	Influenza A	A(H1N1)pdm09	N/A	Influenza A	A(H1N1)pdm09	N/A
F	Female	51-55	0	1	12h-24h	1	0	0	0	1	1	0	1	0	0	0	Negative	Acute upper respiratory infection	Negative	Negative	N/A	Negative	Negative	N/A
F	Male	21-25	0	0	12h-24h	1	0	1	0	1	1	1	1	0	0	1	Negative	Others	Negative	Negative	N/A	Negative	Negative	N/A
F	Female	36-40	1	1	12h-24h	1	1	0	1	1	1	0	1	0	0	0	Negative	Influenza	Negative	Negative	N/A	Negative	Negative	N/A
F	Male	31-35	0	0	24h-48h	1	0	1	1	0	0	0	1	0	0	0	Influenza A	Influenza	Influenza A	A(H1N1)pdm09	N/A	Influenza A	A(H1N1)pdm09	N/A
F	Female	46-50	1	0	12h-24h	1	1	0	0	1	0	0	1	1	0	0	Influenza A	Influenza	Influenza A	A(H1N1)pdm09	N/A	Influenza A	A(H1N1)pdm09	N/A
F	Female	21-25	0	0	24h-48h	1	1	0	0	1	1	0	1	1	0	0	Influenza A	Influenza	Influenza A	A(H1N1)pdm09	N/A	Influenza A	A(H1N1)pdm09	N/A
F	Female	36-40	0	0	12h-24h	1	1	0	0	1	1	0	1	0	0	0	Influenza A	Influenza	Influenza A	A(H1N1)pdm09	N/A	Influenza A	A(H1N1)pdm09	N/A
F	Female	56-60	1	1	12h-24h	1	1	1	0	0	1	1	1	0	0	0	Influenza A	Influenza	Influenza A	A(H1N1)pdm09	N/A	Influenza A	A(H1N1)pdm09	N/A
F	Female	36-40	0	1	12h-24h	1	1	0	1	1	0	0	0	0	0	0	Influenza A	Influenza	Influenza A	A(H1N1)pdm09	N/A	Influenza A	A(H1N1)pdm09	N/A
F	Female	51-55	0	0	12h-24h	1	1	0	0	0	0	0	1	0	0	0	Influenza A	Influenza	Influenza A	A(H1N1)pdm09	N/A	Influenza A	A(H1N1)pdm09	N/A
F	Female	51-55	0	0	6-12h	1	1	1	0	0	0	0	1	0	0	0	Negative	Influenza	Negative	Negative	N/A	Negative	Negative	N/A
F	Female	41-45	0	0	12h-24h	1	0	0	0	1	1	1	1	1	0	0	Negative	Others	Negative	Negative	N/A	Negative	Negative	N/A
F	Female	21-25	0	0	6-12h	1	0	0	1	1	1	1	1	0	0	0	Negative	Acute upper respiratory infection	Negative	Negative	N/A	Negative	Negative	N/A
F	Female	36-40	0	0	24h-48h	1	1	1	1	1	1	1	1	0	0	0	Influenza A	Influenza	Influenza A	A(H1N1)pdm09	N/A	Influenza A	A(H1N1)pdm09	N/A
F	Female	26-30	0	1	12h-24h	1	0	0	1	1	0	1	1	0	0	0	Negative	Influenza	Negative	Negative	N/A	Negative	Negative	N/A
F	Male	41-45	0	0	12h-24h	1	0	1	1	1	1	1	1	0	0	0	Negative	Others	Negative	Negative	N/A	Negative	Negative	N/A
F	Female	31-35	0	1	12h-24h	1	0	0	1	1	0	0	1	0	0	0	Influenza A	Influenza	Influenza A	A(H1N1)pdm09	N/A	Influenza A	A(H1N1)pdm09	N/A
F	Female	31-35	0	1	24h-48h	1	0	0	0	1	0	0	1	0	0	0	Influenza A	Influenza	Influenza A	A(H1N1)pdm09	N/A	Influenza A	A(H1N1)pdm09	N/A
F	Female	21-25	0	0	12h-24h	1	0	0	0	1	1	0	1	0	0	0	Influenza A	Influenza	Influenza A	A(H1N1)pdm09	N/A	Influenza A	A(H1N1)pdm09	N/A
F	Male	41-45	0	0	12h-24h	1	0	0	0	0	0	0	1	0	0	0	Influenza A	Influenza	Influenza A	A(H1N1)pdm09	N/A	Influenza A	A(H1N1)pdm09	N/A
F	Male	21-25	0	0	48-72h	1	1	1	1	0	1	0	1	0	0	0	Negative	Acute upper respiratory infection	Negative	Negative	N/A	Negative	Negative	N/A
G	Male	11-15	0	0	12h-24h	1	1	1	1	0	0	0	0	0	0	0	Negative	Influenza	Influenza A	A(H1N1)pdm09	A(H1N1)pdm09	Influenza A	A(H1N1)pdm09	A(H1N1)pdm09
G	Male	51-55	0	0	12h-24h	1	0	1	0	1	1	0	1	0	0	0	Influenza A	Influenza	Influenza A	A(H1N1)pdm09	N/A	Influenza A	A(H1N1)pdm09	N/A
G	Male	36-40	0	0	0-6h	1	1	1	0	1	0	0	0	0	0	0	Negative	Acute upper respiratory infection	Negative	Negative	N/A	Influenza A	A(H1N1)pdm09	A(H1N1)pdm09
G	Female	46-50	0	0	12h-24h	1	0	1	1	1	1	0	1	0	0	0	Influenza A	Influenza	Influenza A	A(H1N1)pdm09	N/A	Influenza A	A(H1N1)pdm09	N/A
G	Female	16-20	0	1	24h-48h	1	0	0	0	1	1	1	1	0	1	0	Negative	Acute upper respiratory infection	Negative	Negative	N/A	Negative	Negative	N/A
G	Female	46-50	0	0	12h-24h	1	0	1	1	1	1	0	1	0	1	0	Negative	Acute upper respiratory infection	Negative	Negative	N/A	Negative	Negative	N/A
G	Male	31-35	0	1	12h-24h	1	1	1	0	1	0	0	1	0	0	0	Negative	Others	Negative	Negative	N/A	Negative	Negative	N/A
G	Male	26-30	0	0	12h-24h	1	0	1	0	1	0	0	1	0	0	0	Negative	Acute upper respiratory infection	Negative	Negative	N/A	Negative	Negative	N/A
G	Male	41-45	0	1	6-12h	1	0	0	1	1	1	1	1	0	0	0	Influenza A	Influenza	Influenza A	A(H1N1)pdm09	N/A	Influenza A	A(H1N1)pdm09	N/A
G	Female	26-30	0	0	0-6h	1	0	0	0	1	1	0	1	0	0	0	Negative	Others	Negative	Negative	N/A	Negative	Negative	N/A
G	Female	41-45	1	0	24h-48h	1	1	1	1	1	1	1	1	0	0	0	Influenza A	Influenza	Influenza A	A(H1N1)pdm09	N/A	Influenza A	A(H1N1)pdm09	N/A
G	Female	61-65	1	1	12h-24h	1	1	1	1	1	1	1	1	0	0	0	Influenza A	Influenza	Influenza A	A(H1N1)pdm09	N/A	Influenza A	A(H1N1)pdm09	N/A
G	Male	11-15	0	0	0-6h	1	1	1	1	0	0	1	1	0	0	0	Negative	Influenza	Influenza A	A(H1N1)pdm09	A(H1N1)pdm09	Negative	Negative	N/A
G	Male	36-40	1	0	12h-24h	1	1	1	1	1	1	0	1	0	0	0	Influenza A	Influenza	Influenza A	A(H1N1)pdm09	N/A	Influenza A	A(H1N1)pdm09	N/A
G	Male	21-25	1	1	12h-24h	1	0	1	1	1	0	0	1	0	0	0	Negative	Acute upper respiratory infection	Negative	Negative	N/A	Negative	Negative	N/A
G	Male	36-40	0	0	Unknown	1	1	1	1	0	0	0	0	0	0	0	Influenza A	Influenza	Influenza A	A(H1N1)pdm09	N/A	Influenza A	A(H1N1)pdm09	N/A
G	Male	36-40	0	1	24h-48h	1	0	0	1	0	1	1	1	0	0	0	Negative	Acute upper respiratory infection	Negative	Negative	N/A	Negative	Negative	N/A
G	Female		0	0	6-12h		1	1	1	1	1	1	1	0	0	0	Influenza A	Influenza	Influenza A	A(H1N1)pdm09	N/A	Influenza A	A(H1N1)pdm09	N/A
G	Female	41-45	1	0	0-6h	1	1	1	1	1	1	0	0	0	0	0	Negative	Acute upper respiratory infection	Influenza A	A(H1N1)pdm09	A(H1N1)pdm09	Influenza A	A(H1N1)pdm09	A(H1N1)pdm09
G	Female	61-65	1	1	24h-48h	1	1	0	0	0	1	1	1	0	0	0	Influenza A	Influenza	Influenza A	A(H1N1)pdm09	N/A	Influenza A	A(H1N1)pdm09	N/A
G	Female	36-40	0	1	12h-24h	1	0	1	1	1	0	0	1	0	0	0	Negative	Acute upper respiratory infection	Negative	Negative	N/A	Negative	Negative	N/A
G	Female	46-50	0	0	12h-24h	1	1	0	0	1	1	1	1	0	0	1	Influenza A	Influenza	Influenza A	A(H1N1)pdm09	N/A	Influenza A	A(H1N1)pdm09	N/A
G	Male	51-55	0	1	24h-48h	1	1	1	1	1	1	1	1	0	0	0	Negative	Acute upper respiratory infection	Influenza A	A(H1N1)pdm09	A(H1N1)pdm09	Influenza A	A(H1N1)pdm09	A(H1N1)pdm09
G	Female	46-50	0	0	48-72h	1	1	1	1	1	0	1	1	1	1	0	Influenza A	Influenza	Influenza A	A(H1N1)pdm09	N/A	Influenza A	A(H1N1)pdm09	N/A
G	Female	41-45	0	1	24h-48h	1	1	1	1	1	1	1	1	0	0	0	Influenza A	Influenza	Influenza A	A(H1N1)pdm09	N/A	Influenza A	A(H1N1)pdm09	N/A
G	Female	26-30	1	1	12h-24h	1	1	1	1	1	0	1	1	0	1	0	Influenza A	Influenza	Influenza A	A(H1N1)pdm09	N/A	Influenza A	A(H1N1)pdm09	N/A
G	Male	31-35	0	1	12h-24h	1	0	1	1	1	1	1	1	0	0	0	Influenza A	Influenza	Negative	A(H1N1)pdm09	A(H1N1)pdm09	Influenza A	A(H1N1)pdm09	N/A
G	Male	46-50	1	0	12h-24h	1	1	1	0	1	0	0	1	0	0	0	Influenza A	Influenza	Influenza A	A(H1N1)pdm09	N/A	Influenza A	A(H1N1)pdm09	N/A
G	Male	56-60	0	1	0-6h	1	1	1	1	1	1	0	1	0	0	0	Negative	Acute bronchitis	Influenza A	Negative	A(H1N1)pdm09	Negative	A(H1N1)pdm09	A(H1N1)pdm09
G	Male	66-70	1	1	0-6h	1	1	1	1	1	1	1	1	0	0	0	Negative	Acute upper respiratory infection	Negative	Negative	N/A	Negative	Negative	N/A
G	Female	36-40	0	1	6-12h	1	0	0	0	0	0	0	1	0	0	0	Influenza A	Influenza	Influenza A	A(H1N1)pdm09	N/A	Influenza A	A(H1N1)pdm09	N/A
G	Female	41-45	1	0	12h-24h	1	1	1	0	1	1	0	1	0	0	1	Negative	Influenza	Influenza A	A(H1N1)pdm09	A(H1N1)pdm09	Negative	Negative	N/A
G	Male	41-45	0	0	72h-	1	1	1	1	1	1	1	1	0	1	0	Influenza A	Influenza	Influenza A	A(H1N1)pdm09	N/A	Influenza A	A(H1N1)pdm09	N/A
G	Female	21-25	0	1	12h-24h	1	0	0	0	1	0	0	1	0	0	1	Negative	Acute upper respiratory infection	Negative	Negative	N/A	Negative	Negative	N/A
G	Female	56-60	1	0	48-72h	0	1	1	0	1	0	0	1	0	0	0	Influenza A	Influenza	Influenza A	A(H1N1)pdm09	N/A	Influenza A	A(H1N1)pdm09	N/A
G	Female	36-40	0	0	24h-48h	0	1	1	1	1	0	1	1	0	0	0	Influenza A	Influenza	Influenza A	A(H1N1)pdm09	A(H1N1)pdm09	Negative	Negative	N/A
G	Male	61-65	1	0	24h-48h	1	1	1	1	1	1	1	1	0	0	0	Influenza A	Influenza	Influenza A	A(H1N1)pdm09	N/A	Influenza A	A(H1N1)pdm09	N/A
G	Female	26-30	1	1	12h-24h	1	1	1	1	1	1	1	0	0	0	0	Influenza A	Influenza	Influenza A	A(H1N1)pdm09	N/A	Influenza A	A(H1N1)pdm09	N/A
G	Female	61-65	1	1	24h-48h	0	1	1	1	1	1	1	1	0	0	0	Negative	Acute bronchitis	Influenza B	Negative	Influenza B	Negative	Negative	N/A
G	Male	76-80	1	1	0-6h	1	1	1	1	1	1	1	1	0	0	0	Influenza A	Influenza	Influenza A	A(H1N1)pdm09	N/A	Influenza A	A(H1N1)pdm09	N/A
G	Female	16-20	0	0	24h-48h	1	1	1	1	1	0	1	1	0	0	0	Negative	Acute upper respiratory infection	Negative	Negative	N/A	Negative	Negative	N/A
G	Male	46-50	0	0	24h-48h	1	1	0	1	1	1	1	1	0	0	0	Influenza A	Influenza	Influenza A	A(H1N1)pdm09	N/A	Influenza A	A(H1N1)pdm09	N/A
G	Unknownn	61-65	1	0	0-6h	1	1	1	1	1	1	1	1	0	0	0	Negative	Acute bronchitis	Negative	Negative	N/A	Negative	Negative	N/A
G	Male	51-55	0	0	6-12h	1	1	1	0	1	1	1	1	0	0	0	Negative	Acute upper respiratory infection	Negative	Negative	N/A	Negative	Negative	N/A
G	Female	36-40	0	1	12h-24h	1	0	1	0	1	1	1	1	0	0	0	Negative	Acute upper respiratory infection	Negative	Negative	N/A	Negative	Negative	N/A
G	Male	46-50	1	1	24h-48h	1	0	0	0	0	1	1	1	0	1	0	Negative	Others	Negative	Negative	N/A	Negative	Negative	N/A
G	Male	26-30	1	0	24h-48h	1	1	1	0	1	1	0	1	0	1	0	Negative	Acute bronchitis	Negative	Negative	N/A	Negative	Negative	N/A
G	Female	36-40	1	0	24h-48h	1	1	1	0	0	1	1	1	0	0	0	Influenza A	Influenza	Influenza A	A(H1N1)pdm09	N/A	Influenza A	A(H1N1)pdm09	N/A
G	Female	41-45	1	1	72h-	1	1	1	1	0	1	1	1	0	0	0	Negative	Acute bronchitis	Negative	Negative	N/A	Negative	Negative	N/A
G	Male	36-40	1	1	48-72h	1	1	1	1	0	0	0	1	0	0	0	Influenza A	Influenza	Influenza A	A(H1N1)pdm09	N/A	Influenza A	A(H1N1)pdm09	N/A
